# Multiplexed RNA-FISH-guided Laser Capture Microdissection RNA Sequencing Improves Breast Cancer Molecular Subtyping, Prognostic Classification, and Predicts Response to Antibody Drug Conjugates

**DOI:** 10.1101/2023.12.05.23299341

**Authors:** Evan D. Paul, Barbora Huraiová, Natália Valková, Natalia Birknerova, Daniela Gábrišová, Sona Gubova, Helena Ignačáková, Tomáš Ondris, Silvia Bendíková, Jarmila Bíla, Katarína Buranovská, Diana Drobná, Zuzana Krchnakova, Maryna Kryvokhyzha, Daniel Lovíšek, Viktoriia Mamoilyk, Veronika Mančíková, Nina Vojtaššáková, Michaela Ristová, Iñaki Comino-Méndez, Igor Andrašina, Pavel Morozov, Thomas Tuschl, Fresia Pareja, Pavol Čekan

**Author notes:** Corresponding author Pavol Čekan; Fresia Pareja.

## Abstract

On a retrospective cohort of 1,082 FFPE breast tumors, we demonstrated the analytical validity of a test using multiplexed RNA-FISH-guided laser capture microdissection (LCM) coupled with RNA-sequencing (mFISHseq), which showed 93% accuracy compared to immunohistochemistry. The combination of these technologies makes strides in i) precisely assessing tumor heterogeneity, ii) obtaining pure tumor samples using LCM to ensure accurate biomarker expression and multigene testing, and iii) providing thorough and granular data from whole transcriptome profiling. We also constructed a 293-gene intrinsic subtype classifier that performed equivalent to the research based PAM50 and AIMS classifiers. By combining three molecular classifiers for consensus subtyping, mFISHseq alleviated single sample discordance, provided near perfect concordance with other classifiers (κ > 0.85), and reclassified 30% of samples into different subtypes with prognostic implications. We also use a consensus approach to combine information from 4 multigene prognostic classifiers and clinical risk to characterize high, low, and ultra-low risk patients that relapse early (< 5 years), late (> 10 years), and rarely, respectively. Lastly, to identify potential patient subpopulations that may be responsive to treatments like antibody drug-conjugates (ADC), we curated a list of 92 genes and 110 gene signatures to interrogate their association with molecular subtype and overall survival. Many genes and gene signatures related to ADC processing (e.g., antigen/payload targets, endocytosis, and lysosome activity) were independent predictors of overall survival in multivariate Cox regression models, thus highlighting potential ADC treatment-responsive subgroups. To test this hypothesis, we constructed a unique 19-feature classifier using multivariate logistic regression with elastic net that predicted response to trastuzumab emtansine (T-DM1; AUC = 0.96) better than either *ERBB2* mRNA or Her2 IHC alone in the T-DM1 arm of the I-SPY2 trial. This test was deployed in a research-use only format on 26 patients and revealed clinical insights into patient selection for novel therapies like ADCs and immunotherapies and de-escalation of adjuvant chemotherapy.
