## Supplementary Dataset 1 for "Multiplexed RNA-FISH-guided Laser Capture Microdissection RNA Sequencing Improves Breast Cancer Molecular Subtyping, Prognostic Classification, and Predicts Response to Antibody Drug Conjugates"

### Sheet: Sheet1
Gene_id	Gene_name	Biotype	Origin_of_gene	Union of DE genes between subtypes	TOP50 DE genes LumA vs LumB	TOP50 DE genes LumA vs TNBC	TOP50 DE genes LumB vs TNBC	TOP50 DE genes Her2 vs TNBC	TOP50 DE genes Her2 vs LumA	TOP50 DE genes Her2 vs LumB	LAR-related genes	High vs low risk luminal subtype
ENSG00000141736	ERBB2	protein_coding	Union of DE genes between subtypes, TOP50 DE genes Her2 vs TNBC, TOP50 DE genes Her2 vs LumA, TOP50 DE genes Her2 vs LumB	YES	NO	NO	NO	YES	YES	YES	NO	NO
ENSG00000161395	PGAP3	protein_coding	Union of DE genes between subtypes, TOP50 DE genes Her2 vs TNBC, TOP50 DE genes Her2 vs LumA, TOP50 DE genes Her2 vs LumB	YES	NO	NO	NO	YES	YES	YES	NO	NO
ENSG00000141738	GRB7	protein_coding	Union of DE genes between subtypes, TOP50 DE genes Her2 vs TNBC, TOP50 DE genes Her2 vs LumA, TOP50 DE genes Her2 vs LumB	YES	NO	NO	NO	YES	YES	YES	NO	NO
ENSG00000141741	MIEN1	protein_coding	Union of DE genes between subtypes, TOP50 DE genes Her2 vs TNBC, TOP50 DE genes Her2 vs LumA, TOP50 DE genes Her2 vs LumB	YES	NO	NO	NO	YES	YES	YES	NO	NO
ENSG00000265178	MIR4728	miRNA	Union of DE genes between subtypes, TOP50 DE genes Her2 vs TNBC, TOP50 DE genes Her2 vs LumA, TOP50 DE genes Her2 vs LumB	YES	NO	NO	NO	YES	YES	YES	NO	NO
ENSG00000131748	STARD3	protein_coding	Union of DE genes between subtypes, TOP50 DE genes Her2 vs TNBC, TOP50 DE genes Her2 vs LumA, TOP50 DE genes Her2 vs LumB	YES	NO	NO	NO	YES	YES	YES	NO	NO
ENSG00000173991	TCAP	protein_coding	Union of DE genes between subtypes, TOP50 DE genes Her2 vs TNBC, TOP50 DE genes Her2 vs LumA, TOP50 DE genes Her2 vs LumB	YES	NO	NO	NO	YES	YES	YES	NO	NO
ENSG00000141744	PNMT	protein_coding	Union of DE genes between subtypes, TOP50 DE genes Her2 vs TNBC, TOP50 DE genes Her2 vs LumB	YES	NO	NO	NO	YES	NO	YES	NO	NO
ENSG00000167258	CDK12	protein_coding	Union of DE genes between subtypes, TOP50 DE genes Her2 vs TNBC	YES	NO	NO	NO	YES	NO	NO	NO	NO
ENSG00000273576		lncRNA	Union of DE genes between subtypes, TOP50 DE genes Her2 vs TNBC	YES	NO	NO	NO	YES	NO	NO	NO	NO
ENSG00000277363	SRCIN1	protein_coding	Union of DE genes between subtypes, TOP50 DE genes Her2 vs TNBC	YES	NO	NO	NO	YES	NO	NO	NO	NO
ENSG00000106541	AGR2	protein_coding	Union of DE genes between subtypes, TOP50 DE genes LumA vs TNBC, TOP50 DE genes LumB vs TNBC, TOP50 DE genes Her2 vs TNBC	YES	NO	YES	YES	YES	NO	NO	NO	NO
ENSG00000184709	LRRC26	protein_coding	Union of DE genes between subtypes, TOP50 DE genes Her2 vs TNBC	YES	NO	NO	NO	YES	NO	NO	NO	NO
ENSG00000214546		lncRNA	Union of DE genes between subtypes, TOP50 DE genes Her2 vs TNBC	YES	NO	NO	NO	YES	NO	NO	NO	NO
ENSG00000279286		TEC	Union of DE genes between subtypes, TOP50 DE genes Her2 vs TNBC	YES	NO	NO	NO	YES	NO	NO	NO	NO
ENSG00000129514	FOXA1	protein_coding	Union of DE genes between subtypes, TOP50 DE genes LumA vs TNBC, TOP50 DE genes LumB vs TNBC, TOP50 DE genes Her2 vs TNBC, LAR-related genes	YES	NO	YES	YES	YES	NO	NO	YES	NO
ENSG00000139865	TTC6	protein_coding	Union of DE genes between subtypes, TOP50 DE genes LumA vs TNBC, TOP50 DE genes LumB vs TNBC, TOP50 DE genes Her2 vs TNBC, LAR-related genes	YES	NO	YES	YES	YES	NO	NO	YES	NO
ENSG00000266469		lncRNA	Union of DE genes between subtypes, TOP50 DE genes Her2 vs TNBC	YES	NO	NO	NO	YES	NO	NO	NO	NO
ENSG00000009765	IYD	protein_coding	Union of DE genes between subtypes, TOP50 DE genes Her2 vs TNBC	YES	NO	NO	NO	YES	NO	NO	NO	NO
ENSG00000176532	PRR15	protein_coding	Union of DE genes between subtypes, TOP50 DE genes LumB vs TNBC, TOP50 DE genes Her2 vs TNBC	YES	NO	NO	YES	YES	NO	NO	NO	NO
ENSG00000174469	CNTNAP2	protein_coding	Union of DE genes between subtypes, TOP50 DE genes Her2 vs TNBC	YES	NO	NO	NO	YES	NO	NO	NO	NO
ENSG00000065371	ROPN1	protein_coding	Union of DE genes between subtypes, TOP50 DE genes Her2 vs TNBC	YES	NO	NO	NO	YES	NO	NO	NO	NO
ENSG00000228639	ROCR	lncRNA	Union of DE genes between subtypes, TOP50 DE genes Her2 vs TNBC	YES	NO	NO	NO	YES	NO	NO	NO	NO
ENSG00000151715	TMEM45B	protein_coding	Union of DE genes between subtypes, TOP50 DE genes Her2 vs TNBC	YES	NO	NO	NO	YES	NO	NO	NO	NO
ENSG00000172057	ORMDL3	protein_coding	Union of DE genes between subtypes, TOP50 DE genes Her2 vs TNBC	YES	NO	NO	NO	YES	NO	NO	NO	NO
ENSG00000198807	PAX9	protein_coding	Union of DE genes between subtypes, TOP50 DE genes Her2 vs TNBC	YES	NO	NO	NO	YES	NO	NO	NO	NO
ENSG00000134762	DSC3	protein_coding	Union of DE genes between subtypes, TOP50 DE genes Her2 vs TNBC	YES	NO	NO	NO	YES	NO	NO	NO	NO
ENSG00000258616	LINC02303	lncRNA	Union of DE genes between subtypes, TOP50 DE genes Her2 vs TNBC	YES	NO	NO	NO	YES	NO	NO	NO	NO
ENSG00000073605	GSDMB	protein_coding	Union of DE genes between subtypes, TOP50 DE genes Her2 vs TNBC	YES	NO	NO	NO	YES	NO	NO	NO	NO
ENSG00000288605		lncRNA	Union of DE genes between subtypes, TOP50 DE genes Her2 vs TNBC	YES	NO	NO	NO	YES	NO	NO	NO	NO
ENSG00000185634	SHC4	protein_coding	Union of DE genes between subtypes, TOP50 DE genes Her2 vs TNBC	YES	NO	NO	NO	YES	NO	NO	NO	NO
ENSG00000125686	MED1	protein_coding	Union of DE genes between subtypes, TOP50 DE genes Her2 vs TNBC	YES	NO	NO	NO	YES	NO	NO	NO	NO
ENSG00000114547	ROPN1B	protein_coding	Union of DE genes between subtypes, TOP50 DE genes Her2 vs TNBC	YES	NO	NO	NO	YES	NO	NO	NO	NO
ENSG00000109846	CRYAB	protein_coding	Union of DE genes between subtypes, TOP50 DE genes LumB vs TNBC, TOP50 DE genes Her2 vs TNBC	YES	NO	NO	YES	YES	NO	NO	NO	NO
ENSG00000162949	CAPN13	protein_coding	Union of DE genes between subtypes, TOP50 DE genes Her2 vs TNBC, LAR-related genes	YES	NO	NO	NO	YES	NO	NO	YES	NO
ENSG00000100146	SOX10	protein_coding	Union of DE genes between subtypes, TOP50 DE genes Her2 vs TNBC	YES	NO	NO	NO	YES	NO	NO	NO	NO
ENSG00000172478	MAB21L4	protein_coding	Union of DE genes between subtypes, TOP50 DE genes Her2 vs TNBC	YES	NO	NO	NO	YES	NO	NO	NO	NO
ENSG00000277972	CISD3	protein_coding	Union of DE genes between subtypes, TOP50 DE genes Her2 vs TNBC	YES	NO	NO	NO	YES	NO	NO	NO	NO
ENSG00000234918		lncRNA	Union of DE genes between subtypes, TOP50 DE genes Her2 vs TNBC	YES	NO	NO	NO	YES	NO	NO	NO	NO
ENSG00000277258	PCGF2	protein_coding	Union of DE genes between subtypes, TOP50 DE genes Her2 vs TNBC	YES	NO	NO	NO	YES	NO	NO	NO	NO
ENSG00000131771	PPP1R1B	protein_coding	Union of DE genes between subtypes, TOP50 DE genes Her2 vs TNBC, TOP50 DE genes Her2 vs LumB	YES	NO	NO	NO	YES	NO	YES	NO	NO
ENSG00000160307	S100B	protein_coding	Union of DE genes between subtypes, TOP50 DE genes Her2 vs TNBC	YES	NO	NO	NO	YES	NO	NO	NO	NO
ENSG00000086548	CEACAM6	protein_coding	Union of DE genes between subtypes, TOP50 DE genes Her2 vs TNBC, LAR-related genes	YES	NO	NO	NO	YES	NO	NO	YES	NO
ENSG00000108846	ABCC3	protein_coding	Union of DE genes between subtypes, TOP50 DE genes Her2 vs TNBC	YES	NO	NO	NO	YES	NO	NO	NO	NO
ENSG00000267259	ERVE-1	lncRNA	Union of DE genes between subtypes, TOP50 DE genes Her2 vs TNBC	YES	NO	NO	NO	YES	NO	NO	NO	NO
ENSG00000182253	SYNM	protein_coding	Union of DE genes between subtypes, TOP50 DE genes Her2 vs TNBC	YES	NO	NO	NO	YES	NO	NO	NO	NO
ENSG00000138685	FGF2	protein_coding	Union of DE genes between subtypes, TOP50 DE genes Her2 vs TNBC	YES	NO	NO	NO	YES	NO	NO	NO	NO
ENSG00000066468	FGFR2	protein_coding	Union of DE genes between subtypes, TOP50 DE genes Her2 vs TNBC	YES	NO	NO	NO	YES	NO	NO	NO	NO
ENSG00000171532	NEUROD2	protein_coding	Union of DE genes between subtypes, TOP50 DE genes Her2 vs TNBC	YES	NO	NO	NO	YES	NO	NO	NO	NO
ENSG00000259087		lncRNA	Union of DE genes between subtypes, TOP50 DE genes Her2 vs TNBC	YES	NO	NO	NO	YES	NO	NO	NO	NO
ENSG00000091831	ESR1	protein_coding	Union of DE genes between subtypes, TOP50 DE genes LumA vs TNBC, TOP50 DE genes LumB vs TNBC, TOP50 DE genes Her2 vs LumA, TOP50 DE genes Her2 vs LumB	YES	NO	YES	YES	NO	YES	YES	NO	NO
ENSG00000248360	LINC00504	lncRNA	Union of DE genes between subtypes, TOP50 DE genes LumA vs TNBC, TOP50 DE genes LumB vs TNBC, TOP50 DE genes Her2 vs LumA	YES	NO	YES	YES	NO	YES	NO	NO	NO
ENSG00000107485	GATA3	protein_coding	Union of DE genes between subtypes, TOP50 DE genes LumA vs TNBC, TOP50 DE genes LumB vs TNBC, TOP50 DE genes Her2 vs LumA	YES	NO	YES	YES	NO	YES	NO	NO	NO
ENSG00000109436	TBC1D9	protein_coding	Union of DE genes between subtypes, TOP50 DE genes LumA vs TNBC, TOP50 DE genes LumB vs TNBC, TOP50 DE genes Her2 vs LumA, TOP50 DE genes Her2 vs LumB	YES	NO	YES	YES	NO	YES	YES	NO	NO
ENSG00000187720	THSD4	protein_coding	Union of DE genes between subtypes, TOP50 DE genes LumA vs TNBC, TOP50 DE genes LumB vs TNBC, TOP50 DE genes Her2 vs LumA, TOP50 DE genes Her2 vs LumB	YES	NO	YES	YES	NO	YES	YES	NO	NO
ENSG00000074410	CA12	protein_coding	Union of DE genes between subtypes, TOP50 DE genes LumA vs TNBC, TOP50 DE genes LumB vs TNBC, TOP50 DE genes Her2 vs LumA, TOP50 DE genes Her2 vs LumB	YES	NO	YES	YES	NO	YES	YES	NO	NO
ENSG00000260586		lncRNA	Union of DE genes between subtypes, TOP50 DE genes LumA vs TNBC, TOP50 DE genes LumB vs TNBC, TOP50 DE genes Her2 vs LumA, TOP50 DE genes Her2 vs LumB	YES	NO	YES	YES	NO	YES	YES	NO	NO
ENSG00000173467	AGR3	protein_coding	Union of DE genes between subtypes, TOP50 DE genes LumA vs TNBC, TOP50 DE genes LumB vs TNBC, TOP50 DE genes Her2 vs LumA, TOP50 DE genes Her2 vs LumB	YES	NO	YES	YES	NO	YES	YES	NO	NO
ENSG00000168350	DEGS2	protein_coding	Union of DE genes between subtypes, TOP50 DE genes LumA vs TNBC, TOP50 DE genes LumB vs TNBC	YES	NO	YES	YES	NO	NO	NO	NO	NO
ENSG00000134830	C5AR2	protein_coding	Union of DE genes between subtypes, TOP50 DE genes LumA vs TNBC, TOP50 DE genes LumB vs TNBC, TOP50 DE genes Her2 vs LumA, TOP50 DE genes Her2 vs LumB	YES	NO	YES	YES	NO	YES	YES	NO	NO
ENSG00000120262	CCDC170	protein_coding	Union of DE genes between subtypes, TOP50 DE genes LumA vs TNBC, TOP50 DE genes LumB vs TNBC, TOP50 DE genes Her2 vs LumA, TOP50 DE genes Her2 vs LumB	YES	NO	YES	YES	NO	YES	YES	NO	NO
ENSG00000135069	PSAT1	protein_coding	Union of DE genes between subtypes, TOP50 DE genes LumA vs LumB, TOP50 DE genes LumA vs TNBC, TOP50 DE genes Her2 vs LumA	YES	YES	YES	NO	NO	YES	NO	NO	NO
ENSG00000196405	EVL	protein_coding	Union of DE genes between subtypes, TOP50 DE genes LumA vs TNBC, TOP50 DE genes Her2 vs LumA	YES	NO	YES	NO	NO	YES	NO	NO	NO
ENSG00000100219	XBP1	protein_coding	Union of DE genes between subtypes, TOP50 DE genes LumA vs TNBC, TOP50 DE genes LumB vs TNBC	YES	NO	YES	YES	NO	NO	NO	NO	NO
ENSG00000134352	IL6ST	protein_coding	Union of DE genes between subtypes, TOP50 DE genes LumA vs TNBC, TOP50 DE genes Her2 vs LumA	YES	NO	YES	NO	NO	YES	NO	NO	NO
ENSG00000186868	MAPT	protein_coding	Union of DE genes between subtypes, TOP50 DE genes LumA vs TNBC, TOP50 DE genes Her2 vs LumA	YES	NO	YES	NO	NO	YES	NO	NO	NO
ENSG00000163879	DNALI1	protein_coding	Union of DE genes between subtypes, TOP50 DE genes LumA vs TNBC, TOP50 DE genes LumB vs TNBC	YES	NO	YES	YES	NO	NO	NO	NO	NO
ENSG00000082175	PGR	protein_coding	Union of DE genes between subtypes, TOP50 DE genes LumA vs TNBC, TOP50 DE genes Her2 vs LumA	YES	NO	YES	NO	NO	YES	NO	NO	NO
ENSG00000178935	ZNF552	protein_coding	Union of DE genes between subtypes, TOP50 DE genes LumA vs TNBC, TOP50 DE genes LumB vs TNBC	YES	NO	YES	YES	NO	NO	NO	NO	NO
ENSG00000178568	ERBB4	protein_coding	Union of DE genes between subtypes, TOP50 DE genes LumA vs TNBC, TOP50 DE genes LumB vs TNBC	YES	NO	YES	YES	NO	NO	NO	NO	NO
ENSG00000158258	CLSTN2	protein_coding	Union of DE genes between subtypes, TOP50 DE genes LumA vs TNBC, TOP50 DE genes LumB vs TNBC, TOP50 DE genes Her2 vs LumA, TOP50 DE genes Her2 vs LumB	YES	NO	YES	YES	NO	YES	YES	NO	NO
ENSG00000134755	DSC2	protein_coding	Union of DE genes between subtypes, TOP50 DE genes LumA vs TNBC	YES	NO	YES	NO	NO	NO	NO	NO	NO
ENSG00000160182	TFF1	protein_coding	Union of DE genes between subtypes, TOP50 DE genes LumA vs TNBC, TOP50 DE genes LumB vs TNBC	YES	NO	YES	YES	NO	NO	NO	NO	NO
ENSG00000237080	EHMT2-AS1	lncRNA	Union of DE genes between subtypes, TOP50 DE genes LumA vs TNBC	YES	NO	YES	NO	NO	NO	NO	NO	NO
ENSG00000203697	CAPN8	protein_coding	Union of DE genes between subtypes, TOP50 DE genes LumA vs TNBC	YES	NO	YES	NO	NO	NO	NO	NO	NO
ENSG00000207155	RNY1P14	misc_RNA	Union of DE genes between subtypes, TOP50 DE genes LumA vs TNBC, TOP50 DE genes LumB vs TNBC	YES	NO	YES	YES	NO	NO	NO	NO	NO
ENSG00000141337	ARSG	protein_coding	Union of DE genes between subtypes, TOP50 DE genes LumA vs TNBC, TOP50 DE genes LumB vs TNBC	YES	NO	YES	YES	NO	NO	NO	NO	NO
ENSG00000183044	ABAT	protein_coding	Union of DE genes between subtypes, TOP50 DE genes LumA vs TNBC, TOP50 DE genes Her2 vs LumA	YES	NO	YES	NO	NO	YES	NO	NO	NO
ENSG00000196177	ACADSB	protein_coding	Union of DE genes between subtypes, TOP50 DE genes LumA vs TNBC	YES	NO	YES	NO	NO	NO	NO	NO	NO
ENSG00000278570	NR2E3	protein_coding	Union of DE genes between subtypes, TOP50 DE genes LumA vs TNBC, TOP50 DE genes Her2 vs LumA	YES	NO	YES	NO	NO	YES	NO	NO	NO
ENSG00000108176	DNAJC12	protein_coding	Union of DE genes between subtypes, TOP50 DE genes LumA vs TNBC, TOP50 DE genes LumB vs TNBC	YES	NO	YES	YES	NO	NO	NO	NO	NO
ENSG00000196208	GREB1	protein_coding	Union of DE genes between subtypes, TOP50 DE genes LumA vs TNBC, TOP50 DE genes LumB vs TNBC, TOP50 DE genes Her2 vs LumA, TOP50 DE genes Her2 vs LumB	YES	NO	YES	YES	NO	YES	YES	NO	NO
ENSG00000075275	CELSR1	protein_coding	Union of DE genes between subtypes, TOP50 DE genes LumA vs TNBC, TOP50 DE genes Her2 vs LumA	YES	NO	YES	NO	NO	YES	NO	NO	NO
ENSG00000203709	MIR29B2CHG	lncRNA	Union of DE genes between subtypes, TOP50 DE genes LumA vs TNBC	YES	NO	YES	NO	NO	NO	NO	NO	NO
ENSG00000151892	GFRA1	protein_coding	Union of DE genes between subtypes, TOP50 DE genes LumA vs TNBC, TOP50 DE genes LumB vs TNBC, TOP50 DE genes Her2 vs LumA, TOP50 DE genes Her2 vs LumB	YES	NO	YES	YES	NO	YES	YES	NO	NO
ENSG00000144218	AFF3	protein_coding	Union of DE genes between subtypes, TOP50 DE genes LumA vs TNBC, TOP50 DE genes Her2 vs LumA, TOP50 DE genes Her2 vs LumB	YES	NO	YES	NO	NO	YES	YES	NO	NO
ENSG00000279685	MAPT-IT1	lncRNA	Union of DE genes between subtypes, TOP50 DE genes LumA vs TNBC	YES	NO	YES	NO	NO	NO	NO	NO	NO
ENSG00000157303	SUSD3	protein_coding	Union of DE genes between subtypes, TOP50 DE genes LumA vs TNBC, TOP50 DE genes Her2 vs LumA, TOP50 DE genes Her2 vs LumB	YES	NO	YES	NO	NO	YES	YES	NO	NO
ENSG00000259459	LINC02568	lncRNA	Union of DE genes between subtypes, TOP50 DE genes LumA vs TNBC	YES	NO	YES	NO	NO	NO	NO	NO	NO
ENSG00000166106	ADAMTS15	protein_coding	Union of DE genes between subtypes, TOP50 DE genes LumA vs TNBC	YES	NO	YES	NO	NO	NO	NO	NO	NO
ENSG00000175356	SCUBE2	protein_coding	Union of DE genes between subtypes, TOP50 DE genes LumA vs TNBC, TOP50 DE genes Her2 vs LumA	YES	NO	YES	NO	NO	YES	NO	NO	NO
ENSG00000092068	SLC7A8	protein_coding	Union of DE genes between subtypes, TOP50 DE genes LumA vs TNBC	YES	NO	YES	NO	NO	NO	NO	NO	NO
ENSG00000143412	ANXA9	protein_coding	Union of DE genes between subtypes, TOP50 DE genes LumA vs TNBC, TOP50 DE genes LumB vs TNBC	YES	NO	YES	YES	NO	NO	NO	NO	NO
ENSG00000200385		snoRNA	Union of DE genes between subtypes, TOP50 DE genes LumA vs TNBC, TOP50 DE genes LumB vs TNBC	YES	NO	YES	YES	NO	NO	NO	NO	NO
ENSG00000115648	MLPH	protein_coding	Union of DE genes between subtypes, TOP50 DE genes LumA vs TNBC, TOP50 DE genes LumB vs TNBC, LAR-related genes	YES	NO	YES	YES	NO	NO	NO	YES	NO
ENSG00000185133	INPP5J	protein_coding	Union of DE genes between subtypes, TOP50 DE genes LumA vs TNBC, TOP50 DE genes LumB vs TNBC	YES	NO	YES	YES	NO	NO	NO	NO	NO
ENSG00000286208		lncRNA	Union of DE genes between subtypes, TOP50 DE genes LumA vs TNBC, TOP50 DE genes LumB vs TNBC	YES	NO	YES	YES	NO	NO	NO	NO	NO
ENSG00000054598	FOXC1	protein_coding	Union of DE genes between subtypes, TOP50 DE genes LumB vs TNBC	YES	NO	NO	YES	NO	NO	NO	NO	NO
ENSG00000253125		lncRNA	Union of DE genes between subtypes, TOP50 DE genes LumB vs TNBC	YES	NO	NO	YES	NO	NO	NO	NO	NO
ENSG00000146476	ARMT1	protein_coding	Union of DE genes between subtypes, TOP50 DE genes LumB vs TNBC	YES	NO	NO	YES	NO	NO	NO	NO	NO
ENSG00000160180	TFF3	protein_coding	Union of DE genes between subtypes, TOP50 DE genes LumB vs TNBC	YES	NO	NO	YES	NO	NO	NO	NO	NO
ENSG00000150667	FSIP1	protein_coding	Union of DE genes between subtypes, TOP50 DE genes LumB vs TNBC	YES	NO	NO	YES	NO	NO	NO	NO	NO
ENSG00000224559	LINC01087	lncRNA	Union of DE genes between subtypes, TOP50 DE genes LumB vs TNBC	YES	NO	NO	YES	NO	NO	NO	NO	NO
ENSG00000104332	SFRP1	protein_coding	Union of DE genes between subtypes, TOP50 DE genes LumB vs TNBC	YES	NO	NO	YES	NO	NO	NO	NO	NO
ENSG00000050438	SLC4A8	protein_coding	Union of DE genes between subtypes, TOP50 DE genes LumB vs TNBC	YES	NO	NO	YES	NO	NO	NO	NO	NO
ENSG00000108932	SLC16A6	protein_coding	Union of DE genes between subtypes, TOP50 DE genes LumB vs TNBC	YES	NO	NO	YES	NO	NO	NO	NO	NO
ENSG00000171428	NAT1	protein_coding	Union of DE genes between subtypes, TOP50 DE genes LumB vs TNBC	YES	NO	NO	YES	NO	NO	NO	NO	NO
ENSG00000164626	KCNK5	protein_coding	Union of DE genes between subtypes, TOP50 DE genes LumB vs TNBC	YES	NO	NO	YES	NO	NO	NO	NO	NO
ENSG00000141424	SLC39A6	protein_coding	Union of DE genes between subtypes, TOP50 DE genes LumB vs TNBC, TOP50 DE genes Her2 vs LumB	YES	NO	NO	YES	NO	NO	YES	NO	NO
ENSG00000057593	F7	protein_coding	Union of DE genes between subtypes, TOP50 DE genes LumB vs TNBC	YES	NO	NO	YES	NO	NO	NO	NO	NO
ENSG00000253509		lncRNA	Union of DE genes between subtypes, TOP50 DE genes LumB vs TNBC	YES	NO	NO	YES	NO	NO	NO	NO	NO
ENSG00000183779	ZNF703	protein_coding	Union of DE genes between subtypes, TOP50 DE genes LumB vs TNBC	YES	NO	NO	YES	NO	NO	NO	NO	NO
ENSG00000099812	MISP	protein_coding	Union of DE genes between subtypes, TOP50 DE genes LumB vs TNBC	YES	NO	NO	YES	NO	NO	NO	NO	NO
ENSG00000119866	BCL11A	protein_coding	Union of DE genes between subtypes, TOP50 DE genes LumB vs TNBC	YES	NO	NO	YES	NO	NO	NO	NO	NO
ENSG00000102243	VGLL1	protein_coding	Union of DE genes between subtypes, TOP50 DE genes LumA vs LumB, TOP50 DE genes LumB vs TNBC	YES	YES	NO	YES	NO	NO	NO	NO	NO
ENSG00000140443	IGF1R	protein_coding	Union of DE genes between subtypes, TOP50 DE genes Her2 vs LumA, TOP50 DE genes Her2 vs LumB	YES	NO	NO	NO	NO	YES	YES	NO	NO
ENSG00000134533	RERG	protein_coding	Union of DE genes between subtypes, TOP50 DE genes Her2 vs LumA, TOP50 DE genes Her2 vs LumB	YES	NO	NO	NO	NO	YES	YES	NO	NO
ENSG00000176887	SOX11	protein_coding	Union of DE genes between subtypes, TOP50 DE genes Her2 vs LumA, TOP50 DE genes Her2 vs LumB	YES	NO	NO	NO	NO	YES	YES	NO	NO
ENSG00000171791	BCL2	protein_coding	Union of DE genes between subtypes, TOP50 DE genes Her2 vs LumA	YES	NO	NO	NO	NO	YES	NO	NO	NO
ENSG00000173894	CBX2	protein_coding	Union of DE genes between subtypes, TOP50 DE genes Her2 vs LumA, High vs low risk luminal subtype	YES	NO	NO	NO	NO	YES	NO	NO	YES
ENSG00000170500	LONRF2	protein_coding	Union of DE genes between subtypes, TOP50 DE genes Her2 vs LumA, TOP50 DE genes Her2 vs LumB	YES	NO	NO	NO	NO	YES	YES	NO	NO
ENSG00000251034		lncRNA	Union of DE genes between subtypes, TOP50 DE genes Her2 vs LumA	YES	NO	NO	NO	NO	YES	NO	NO	NO
ENSG00000251141	MRPS30-DT	lncRNA	Union of DE genes between subtypes, TOP50 DE genes Her2 vs LumA, TOP50 DE genes Her2 vs LumB	YES	NO	NO	NO	NO	YES	YES	NO	NO
ENSG00000278022		lncRNA	Union of DE genes between subtypes, TOP50 DE genes Her2 vs LumA, TOP50 DE genes Her2 vs LumB	YES	NO	NO	NO	NO	YES	YES	NO	NO
ENSG00000112414	ADGRG6	protein_coding	Union of DE genes between subtypes, TOP50 DE genes Her2 vs LumA	YES	NO	NO	NO	NO	YES	NO	NO	NO
ENSG00000143546	S100A8	protein_coding	Union of DE genes between subtypes, TOP50 DE genes LumA vs LumB, TOP50 DE genes Her2 vs LumA, TOP50 DE genes Her2 vs LumB	YES	YES	NO	NO	NO	YES	YES	NO	NO
ENSG00000164309	CMYA5	protein_coding	Union of DE genes between subtypes, TOP50 DE genes Her2 vs LumA	YES	NO	NO	NO	NO	YES	NO	NO	NO
ENSG00000113739	STC2	protein_coding	Union of DE genes between subtypes, TOP50 DE genes Her2 vs LumA, TOP50 DE genes Her2 vs LumB	YES	NO	NO	NO	NO	YES	YES	NO	NO
ENSG00000171124	FUT3	protein_coding	Union of DE genes between subtypes, TOP50 DE genes Her2 vs LumA, TOP50 DE genes Her2 vs LumB	YES	NO	NO	NO	NO	YES	YES	NO	NO
ENSG00000163362	INAVA	protein_coding	Union of DE genes between subtypes, TOP50 DE genes Her2 vs LumA	YES	NO	NO	NO	NO	YES	NO	NO	NO
ENSG00000128510	CPA4	protein_coding	Union of DE genes between subtypes, TOP50 DE genes Her2 vs LumA	YES	NO	NO	NO	NO	YES	NO	NO	NO
ENSG00000163220	S100A9	protein_coding	Union of DE genes between subtypes, TOP50 DE genes LumA vs LumB, TOP50 DE genes Her2 vs LumA, TOP50 DE genes Her2 vs LumB, LAR-related genes	YES	YES	NO	NO	NO	YES	YES	YES	NO
ENSG00000130045	NXNL2	protein_coding	Union of DE genes between subtypes, TOP50 DE genes Her2 vs LumA, TOP50 DE genes Her2 vs LumB	YES	NO	NO	NO	NO	YES	YES	NO	NO
ENSG00000101447	FAM83D	protein_coding	Union of DE genes between subtypes, TOP50 DE genes Her2 vs LumA	YES	NO	NO	NO	NO	YES	NO	NO	NO
ENSG00000165125	TRPV6	protein_coding	Union of DE genes between subtypes, TOP50 DE genes Her2 vs LumB	YES	NO	NO	NO	NO	NO	YES	NO	NO
ENSG00000250643		lncRNA	Union of DE genes between subtypes, TOP50 DE genes Her2 vs LumB	YES	NO	NO	NO	NO	NO	YES	NO	NO
ENSG00000244265	SIAH2-AS1	lncRNA	Union of DE genes between subtypes, TOP50 DE genes Her2 vs LumB	YES	NO	NO	NO	NO	NO	YES	NO	NO
ENSG00000152076	CCDC74B	protein_coding	Union of DE genes between subtypes, TOP50 DE genes Her2 vs LumB	YES	NO	NO	NO	NO	NO	YES	NO	NO
ENSG00000163040	CCDC74A	protein_coding	Union of DE genes between subtypes, TOP50 DE genes Her2 vs LumB	YES	NO	NO	NO	NO	NO	YES	NO	NO
ENSG00000264480	MIR4714	miRNA	Union of DE genes between subtypes, TOP50 DE genes Her2 vs LumB	YES	NO	NO	NO	NO	NO	YES	NO	NO
ENSG00000124171	PARD6B	protein_coding	Union of DE genes between subtypes, TOP50 DE genes Her2 vs LumB	YES	NO	NO	NO	NO	NO	YES	NO	NO
ENSG00000286042	LCAL1	lncRNA	Union of DE genes between subtypes, TOP50 DE genes Her2 vs LumB, LAR-related genes	YES	NO	NO	NO	NO	NO	YES	YES	NO
ENSG00000285108		lncRNA	Union of DE genes between subtypes, TOP50 DE genes Her2 vs LumB	YES	NO	NO	NO	NO	NO	YES	NO	NO
ENSG00000156689	GLYATL2	protein_coding	Union of DE genes between subtypes, TOP50 DE genes Her2 vs LumB, LAR-related genes	YES	NO	NO	NO	NO	NO	YES	YES	NO
ENSG00000178750	STX19	protein_coding	Union of DE genes between subtypes, TOP50 DE genes Her2 vs LumB	YES	NO	NO	NO	NO	NO	YES	NO	NO
ENSG00000187527	ATP13A5	protein_coding	Union of DE genes between subtypes, TOP50 DE genes Her2 vs LumB	YES	NO	NO	NO	NO	NO	YES	NO	NO
ENSG00000140479	PCSK6	protein_coding	Union of DE genes between subtypes, TOP50 DE genes Her2 vs LumB	YES	NO	NO	NO	NO	NO	YES	NO	NO
ENSG00000256650	RERG-IT1	lncRNA	Union of DE genes between subtypes, TOP50 DE genes Her2 vs LumB	YES	NO	NO	NO	NO	NO	YES	NO	NO
ENSG00000183833	CFAP91	protein_coding	Union of DE genes between subtypes, TOP50 DE genes Her2 vs LumB	YES	NO	NO	NO	NO	NO	YES	NO	NO
ENSG00000086696	HSD17B2	protein_coding	Union of DE genes between subtypes, TOP50 DE genes Her2 vs LumB	YES	NO	NO	NO	NO	NO	YES	NO	NO
ENSG00000144354	CDCA7	protein_coding	Union of DE genes between subtypes, TOP50 DE genes LumA vs LumB	YES	YES	NO	NO	NO	NO	NO	NO	NO
ENSG00000131203	IDO1	protein_coding	Union of DE genes between subtypes, TOP50 DE genes LumA vs LumB	YES	YES	NO	NO	NO	NO	NO	NO	NO
ENSG00000286480		lncRNA	Union of DE genes between subtypes, TOP50 DE genes LumA vs LumB	YES	YES	NO	NO	NO	NO	NO	NO	NO
ENSG00000130487	KLHDC7B	protein_coding	Union of DE genes between subtypes, TOP50 DE genes LumA vs LumB	YES	YES	NO	NO	NO	NO	NO	NO	NO
ENSG00000244676		lncRNA	Union of DE genes between subtypes, TOP50 DE genes LumA vs LumB	YES	YES	NO	NO	NO	NO	NO	NO	NO
ENSG00000262406	MMP12	protein_coding	Union of DE genes between subtypes, TOP50 DE genes LumA vs LumB	YES	YES	NO	NO	NO	NO	NO	NO	NO
ENSG00000026559	KCNG1	protein_coding	Union of DE genes between subtypes, TOP50 DE genes LumA vs LumB	YES	YES	NO	NO	NO	NO	NO	NO	NO
ENSG00000253838		lncRNA	Union of DE genes between subtypes, TOP50 DE genes LumA vs LumB	YES	YES	NO	NO	NO	NO	NO	NO	NO
ENSG00000204019	CT83	protein_coding	Union of DE genes between subtypes, TOP50 DE genes LumA vs LumB	YES	YES	NO	NO	NO	NO	NO	NO	NO
ENSG00000198930	CSAG1	protein_coding	Union of DE genes between subtypes, TOP50 DE genes LumA vs LumB	YES	YES	NO	NO	NO	NO	NO	NO	NO
ENSG00000210741	MIR196A1	miRNA	Union of DE genes between subtypes, TOP50 DE genes LumA vs LumB	YES	YES	NO	NO	NO	NO	NO	NO	NO
ENSG00000287064		lncRNA	Union of DE genes between subtypes, TOP50 DE genes LumA vs LumB	YES	YES	NO	NO	NO	NO	NO	NO	NO
ENSG00000221867	MAGEA3	protein_coding	Union of DE genes between subtypes, TOP50 DE genes LumA vs LumB	YES	YES	NO	NO	NO	NO	NO	NO	NO
ENSG00000163207	IVL	protein_coding	Union of DE genes between subtypes, TOP50 DE genes LumA vs LumB	YES	YES	NO	NO	NO	NO	NO	NO	NO
ENSG00000124102	PI3	protein_coding	Union of DE genes between subtypes, TOP50 DE genes LumA vs LumB	YES	YES	NO	NO	NO	NO	NO	NO	NO
ENSG00000186075	ZPBP2	protein_coding	Union of DE genes between subtypes, TOP50 DE genes LumA vs LumB	YES	YES	NO	NO	NO	NO	NO	NO	NO
ENSG00000229314	ORM1	protein_coding	Union of DE genes between subtypes, TOP50 DE genes LumA vs LumB	YES	YES	NO	NO	NO	NO	NO	NO	NO
ENSG00000166535	A2ML1	protein_coding	Union of DE genes between subtypes, TOP50 DE genes LumA vs LumB	YES	YES	NO	NO	NO	NO	NO	NO	NO
ENSG00000280411	IGHV1-69D	IG_V_gene	Union of DE genes between subtypes, TOP50 DE genes LumA vs LumB	YES	YES	NO	NO	NO	NO	NO	NO	NO
ENSG00000285822		lncRNA	Union of DE genes between subtypes, TOP50 DE genes LumA vs LumB	YES	YES	NO	NO	NO	NO	NO	NO	NO
ENSG00000205420	KRT6A	protein_coding	Union of DE genes between subtypes, TOP50 DE genes LumA vs LumB	YES	YES	NO	NO	NO	NO	NO	NO	NO
ENSG00000205426	KRT81	protein_coding	Union of DE genes between subtypes, TOP50 DE genes LumA vs LumB	YES	YES	NO	NO	NO	NO	NO	NO	NO
ENSG00000197172	MAGEA6	protein_coding	Union of DE genes between subtypes, TOP50 DE genes LumA vs LumB	YES	YES	NO	NO	NO	NO	NO	NO	NO
ENSG00000167656	LY6D	protein_coding	Union of DE genes between subtypes, TOP50 DE genes LumA vs LumB	YES	YES	NO	NO	NO	NO	NO	NO	NO
ENSG00000239311		lncRNA	Union of DE genes between subtypes, TOP50 DE genes LumA vs LumB	YES	YES	NO	NO	NO	NO	NO	NO	NO
ENSG00000228278	ORM2	protein_coding	Union of DE genes between subtypes, TOP50 DE genes LumA vs LumB	YES	YES	NO	NO	NO	NO	NO	NO	NO
ENSG00000184330	S100A7A	protein_coding	Union of DE genes between subtypes, TOP50 DE genes LumA vs LumB	YES	YES	NO	NO	NO	NO	NO	NO	NO
ENSG00000170523	KRT83	protein_coding	Union of DE genes between subtypes, TOP50 DE genes LumA vs LumB	YES	YES	NO	NO	NO	NO	NO	NO	NO
ENSG00000213401	MAGEA12	protein_coding	Union of DE genes between subtypes, TOP50 DE genes LumA vs LumB	YES	YES	NO	NO	NO	NO	NO	NO	NO
ENSG00000169469	SPRR1B	protein_coding	Union of DE genes between subtypes, TOP50 DE genes LumA vs LumB	YES	YES	NO	NO	NO	NO	NO	NO	NO
ENSG00000148346	LCN2	protein_coding	Union of DE genes between subtypes, TOP50 DE genes LumA vs LumB	YES	YES	NO	NO	NO	NO	NO	NO	NO
ENSG00000287448		lncRNA	Union of DE genes between subtypes, TOP50 DE genes LumA vs LumB	YES	YES	NO	NO	NO	NO	NO	NO	NO
ENSG00000203688	LINC02487	lncRNA	Union of DE genes between subtypes, TOP50 DE genes LumA vs LumB	YES	YES	NO	NO	NO	NO	NO	NO	NO
ENSG00000156219	ART3	protein_coding	Union of DE genes between subtypes, TOP50 DE genes LumA vs LumB	YES	YES	NO	NO	NO	NO	NO	NO	NO
ENSG00000143556	S100A7	protein_coding	Union of DE genes between subtypes, TOP50 DE genes LumA vs LumB, LAR-related genes	YES	YES	NO	NO	NO	NO	NO	YES	NO
ENSG00000198729	PPP1R14C	protein_coding	Union of DE genes between subtypes, TOP50 DE genes LumA vs LumB	YES	YES	NO	NO	NO	NO	NO	NO	NO
ENSG00000258910	LINC01956	lncRNA	Union of DE genes between subtypes, TOP50 DE genes LumA vs LumB	YES	YES	NO	NO	NO	NO	NO	NO	NO
ENSG00000224853	LINC00393	lncRNA	Union of DE genes between subtypes, TOP50 DE genes LumA vs LumB	YES	YES	NO	NO	NO	NO	NO	NO	NO
ENSG00000275216		lncRNA	Union of DE genes between subtypes, TOP50 DE genes LumA vs LumB	YES	YES	NO	NO	NO	NO	NO	NO	NO
ENSG00000186832	KRT16	protein_coding	Union of DE genes between subtypes, TOP50 DE genes LumA vs LumB	YES	YES	NO	NO	NO	NO	NO	NO	NO
ENSG00000164434	FABP7	protein_coding	Union of DE genes between subtypes, TOP50 DE genes LumA vs LumB, LAR-related genes	YES	YES	NO	NO	NO	NO	NO	YES	NO
ENSG00000169474	SPRR1A	protein_coding	Union of DE genes between subtypes, TOP50 DE genes LumA vs LumB	YES	YES	NO	NO	NO	NO	NO	NO	NO
ENSG00000137673	MMP7	protein_coding	Union of DE genes between subtypes, TOP50 DE genes LumA vs LumB	YES	YES	NO	NO	NO	NO	NO	NO	NO
ENSG00000244474	UGT1A4	protein_coding	Union of DE genes between subtypes, TOP50 DE genes LumA vs LumB	YES	YES	NO	NO	NO	NO	NO	NO	NO
ENSG00000181617	FDCSP	protein_coding	Union of DE genes between subtypes, TOP50 DE genes LumA vs LumB	YES	YES	NO	NO	NO	NO	NO	NO	NO
ENSG00000268756		lncRNA	Union of DE genes between subtypes, TOP50 DE genes LumA vs LumB	YES	YES	NO	NO	NO	NO	NO	NO	NO
ENSG00000224271		lncRNA	LAR-related genes	NO	NO	NO	NO	NO	NO	NO	YES	NO
ENSG00000060718	COL11A1	protein_coding	LAR-related genes	NO	NO	NO	NO	NO	NO	NO	YES	NO
ENSG00000105141	CASP14	protein_coding	LAR-related genes	NO	NO	NO	NO	NO	NO	NO	YES	NO
ENSG00000164199	ADGRV1	protein_coding	LAR-related genes	NO	NO	NO	NO	NO	NO	NO	YES	NO
ENSG00000189377	CXCL17	protein_coding	LAR-related genes	NO	NO	NO	NO	NO	NO	NO	YES	NO
ENSG00000124107	SLPI	protein_coding	LAR-related genes	NO	NO	NO	NO	NO	NO	NO	YES	NO
ENSG00000151882	CCL28	protein_coding	LAR-related genes	NO	NO	NO	NO	NO	NO	NO	YES	NO
ENSG00000277693		lncRNA	LAR-related genes	NO	NO	NO	NO	NO	NO	NO	YES	NO
ENSG00000179455	MKRN3	protein_coding	LAR-related genes	NO	NO	NO	NO	NO	NO	NO	YES	NO
ENSG00000253301	LINC01606	lncRNA	LAR-related genes	NO	NO	NO	NO	NO	NO	NO	YES	NO
ENSG00000248810	LINC02432	lncRNA	LAR-related genes	NO	NO	NO	NO	NO	NO	NO	YES	NO
ENSG00000173809	TDRD12	protein_coding	LAR-related genes	NO	NO	NO	NO	NO	NO	NO	YES	NO
ENSG00000275757		rRNA	LAR-related genes	NO	NO	NO	NO	NO	NO	NO	YES	NO
ENSG00000138829	FBN2	protein_coding	LAR-related genes	NO	NO	NO	NO	NO	NO	NO	YES	NO
ENSG00000151632	AKR1C2	protein_coding	LAR-related genes	NO	NO	NO	NO	NO	NO	NO	YES	NO
ENSG00000165272	AQP3	protein_coding	LAR-related genes	NO	NO	NO	NO	NO	NO	NO	YES	NO
ENSG00000145824	CXCL14	protein_coding	LAR-related genes	NO	NO	NO	NO	NO	NO	NO	YES	NO
ENSG00000224846	NQO2-AS1	lncRNA	LAR-related genes	NO	NO	NO	NO	NO	NO	NO	YES	NO
ENSG00000260239	LINC02533	lncRNA	LAR-related genes	NO	NO	NO	NO	NO	NO	NO	YES	NO
ENSG00000212609	RNU1-139P	snRNA	LAR-related genes	NO	NO	NO	NO	NO	NO	NO	YES	NO
ENSG00000204832	ST8SIA6-AS1	lncRNA	LAR-related genes	NO	NO	NO	NO	NO	NO	NO	YES	NO
ENSG00000116299	ELAPOR1	protein_coding	LAR-related genes	NO	NO	NO	NO	NO	NO	NO	YES	NO
ENSG00000230937	MIR205HG	lncRNA	LAR-related genes	NO	NO	NO	NO	NO	NO	NO	YES	NO
ENSG00000133124	IRS4	protein_coding	LAR-related genes	NO	NO	NO	NO	NO	NO	NO	YES	NO
ENSG00000167244	IGF2	protein_coding	LAR-related genes	NO	NO	NO	NO	NO	NO	NO	YES	NO
ENSG00000049540	ELN	protein_coding	LAR-related genes	NO	NO	NO	NO	NO	NO	NO	YES	NO
ENSG00000178372	CALML5	protein_coding	LAR-related genes	NO	NO	NO	NO	NO	NO	NO	YES	NO
ENSG00000160862	AZGP1	protein_coding	LAR-related genes	NO	NO	NO	NO	NO	NO	NO	YES	NO
ENSG00000156284	CLDN8	protein_coding	LAR-related genes	NO	NO	NO	NO	NO	NO	NO	YES	NO
ENSG00000127249	ATP13A4	protein_coding	LAR-related genes	NO	NO	NO	NO	NO	NO	NO	YES	NO
ENSG00000103534	TMC5	protein_coding	LAR-related genes	NO	NO	NO	NO	NO	NO	NO	YES	NO
ENSG00000227471	AKR1B15	protein_coding	LAR-related genes	NO	NO	NO	NO	NO	NO	NO	YES	NO
ENSG00000164120	HPGD	protein_coding	LAR-related genes	NO	NO	NO	NO	NO	NO	NO	YES	NO
ENSG00000236699	ARHGEF38	protein_coding	LAR-related genes	NO	NO	NO	NO	NO	NO	NO	YES	NO
ENSG00000132746	ALDH3B2	protein_coding	LAR-related genes	NO	NO	NO	NO	NO	NO	NO	YES	NO
ENSG00000166743	ACSM1	protein_coding	LAR-related genes	NO	NO	NO	NO	NO	NO	NO	YES	NO
ENSG00000135226	UGT2B28	protein_coding	LAR-related genes	NO	NO	NO	NO	NO	NO	NO	YES	NO
ENSG00000213759	UGT2B11	protein_coding	LAR-related genes	NO	NO	NO	NO	NO	NO	NO	YES	NO
ENSG00000196228	SULT1C3	protein_coding	LAR-related genes	NO	NO	NO	NO	NO	NO	NO	YES	NO
ENSG00000183569	SERHL2	protein_coding	LAR-related genes	NO	NO	NO	NO	NO	NO	NO	YES	NO
ENSG00000179593	ALOX15B	protein_coding	LAR-related genes	NO	NO	NO	NO	NO	NO	NO	YES	NO
ENSG00000100867	DHRS2	protein_coding	LAR-related genes	NO	NO	NO	NO	NO	NO	NO	YES	NO
ENSG00000109906	ZBTB16	protein_coding	LAR-related genes	NO	NO	NO	NO	NO	NO	NO	YES	NO
ENSG00000156968	MPV17L	protein_coding	LAR-related genes	NO	NO	NO	NO	NO	NO	NO	YES	NO
ENSG00000129988	LBP	protein_coding	LAR-related genes	NO	NO	NO	NO	NO	NO	NO	YES	NO
ENSG00000144452	ABCA12	protein_coding	LAR-related genes	NO	NO	NO	NO	NO	NO	NO	YES	NO
ENSG00000115255	REEP6	protein_coding	LAR-related genes	NO	NO	NO	NO	NO	NO	NO	YES	NO
ENSG00000134240	HMGCS2	protein_coding	LAR-related genes	NO	NO	NO	NO	NO	NO	NO	YES	NO
ENSG00000140798	ABCC12	protein_coding	LAR-related genes	NO	NO	NO	NO	NO	NO	NO	YES	NO
ENSG00000169083	AR	protein_coding	LAR-related genes	NO	NO	NO	NO	NO	NO	NO	YES	NO
ENSG00000137975	CLCA2	protein_coding	LAR-related genes	NO	NO	NO	NO	NO	NO	NO	YES	NO
ENSG00000124664	SPDEF	protein_coding	LAR-related genes	NO	NO	NO	NO	NO	NO	NO	YES	NO
ENSG00000148513	ANKRD30A	protein_coding	LAR-related genes	NO	NO	NO	NO	NO	NO	NO	YES	NO
ENSG00000008196	TFAP2B	protein_coding	LAR-related genes	NO	NO	NO	NO	NO	NO	NO	YES	NO
ENSG00000189058	APOD	protein_coding	LAR-related genes	NO	NO	NO	NO	NO	NO	NO	YES	NO
ENSG00000172551	MUCL1	protein_coding	LAR-related genes	NO	NO	NO	NO	NO	NO	NO	YES	NO
ENSG00000121270	ABCC11	protein_coding	LAR-related genes	NO	NO	NO	NO	NO	NO	NO	YES	NO
ENSG00000244468		lncRNA	LAR-related genes	NO	NO	NO	NO	NO	NO	NO	YES	NO
ENSG00000159763	PIP	protein_coding	LAR-related genes	NO	NO	NO	NO	NO	NO	NO	YES	NO
ENSG00000196091	MYBPC1	protein_coding	LAR-related genes	NO	NO	NO	NO	NO	NO	NO	YES	NO
ENSG00000171345	KRT19	protein_coding	LAR-related genes	NO	NO	NO	NO	NO	NO	NO	YES	NO
ENSG00000141750	STAC2	protein_coding	LAR-related genes	NO	NO	NO	NO	NO	NO	NO	YES	NO
ENSG00000120885	CLU	protein_coding	LAR-related genes	NO	NO	NO	NO	NO	NO	NO	YES	NO
ENSG00000132465	JCHAIN	protein_coding	LAR-related genes	NO	NO	NO	NO	NO	NO	NO	YES	NO
ENSG00000211890	IGHA2	IG_C_gene	LAR-related genes	NO	NO	NO	NO	NO	NO	NO	YES	NO
ENSG00000211895	IGHA1	IG_C_gene	LAR-related genes	NO	NO	NO	NO	NO	NO	NO	YES	NO
ENSG00000162896	PIGR	protein_coding	LAR-related genes	NO	NO	NO	NO	NO	NO	NO	YES	NO
ENSG00000012223	LTF	protein_coding	LAR-related genes	NO	NO	NO	NO	NO	NO	NO	YES	NO
ENSG00000019169	MARCO	protein_coding	High vs low risk luminal subtype	NO	NO	NO	NO	NO	NO	NO	NO	YES
ENSG00000089685	BIRC5	protein_coding	High vs low risk luminal subtype	NO	NO	NO	NO	NO	NO	NO	NO	YES
ENSG00000101057	MYBL2	protein_coding	High vs low risk luminal subtype	NO	NO	NO	NO	NO	NO	NO	NO	YES
ENSG00000119547	ONECUT2	protein_coding	High vs low risk luminal subtype	NO	NO	NO	NO	NO	NO	NO	NO	YES
ENSG00000130167	TSPAN16	protein_coding	High vs low risk luminal subtype	NO	NO	NO	NO	NO	NO	NO	NO	YES
ENSG00000137261	KIAA0319	protein_coding	High vs low risk luminal subtype	NO	NO	NO	NO	NO	NO	NO	NO	YES
ENSG00000137648	TMPRSS4	protein_coding	High vs low risk luminal subtype	NO	NO	NO	NO	NO	NO	NO	NO	YES
ENSG00000167104	BPIFB6	protein_coding	High vs low risk luminal subtype	NO	NO	NO	NO	NO	NO	NO	NO	YES
ENSG00000167653	PSCA	protein_coding	High vs low risk luminal subtype	NO	NO	NO	NO	NO	NO	NO	NO	YES
ENSG00000170703	TTLL6	protein_coding	High vs low risk luminal subtype	NO	NO	NO	NO	NO	NO	NO	NO	YES
ENSG00000179363	TMEM31	protein_coding	High vs low risk luminal subtype	NO	NO	NO	NO	NO	NO	NO	NO	YES
ENSG00000204710	SPDYC	protein_coding	High vs low risk luminal subtype	NO	NO	NO	NO	NO	NO	NO	NO	YES
ENSG00000235281		lncRNA	High vs low risk luminal subtype	NO	NO	NO	NO	NO	NO	NO	NO	YES
ENSG00000236193	LINC01953	lncRNA	High vs low risk luminal subtype	NO	NO	NO	NO	NO	NO	NO	NO	YES
ENSG00000241636	LINC01323	lncRNA	High vs low risk luminal subtype	NO	NO	NO	NO	NO	NO	NO	NO	YES
ENSG00000248431		lncRNA	High vs low risk luminal subtype	NO	NO	NO	NO	NO	NO	NO	NO	YES
ENSG00000250874		lncRNA	High vs low risk luminal subtype	NO	NO	NO	NO	NO	NO	NO	NO	YES
ENSG00000254574		lncRNA	High vs low risk luminal subtype	NO	NO	NO	NO	NO	NO	NO	NO	YES
ENSG00000254721		lncRNA	High vs low risk luminal subtype	NO	NO	NO	NO	NO	NO	NO	NO	YES
ENSG00000257883		lncRNA	High vs low risk luminal subtype	NO	NO	NO	NO	NO	NO	NO	NO	YES
ENSG00000258815	LINC02820	lncRNA	High vs low risk luminal subtype	NO	NO	NO	NO	NO	NO	NO	NO	YES
ENSG00000259306		lncRNA	High vs low risk luminal subtype	NO	NO	NO	NO	NO	NO	NO	NO	YES
ENSG00000260532		lncRNA	High vs low risk luminal subtype	NO	NO	NO	NO	NO	NO	NO	NO	YES
ENSG00000261763		lncRNA	High vs low risk luminal subtype	NO	NO	NO	NO	NO	NO	NO	NO	YES
ENSG00000262152	LINC00514	protein_coding	High vs low risk luminal subtype	NO	NO	NO	NO	NO	NO	NO	NO	YES
ENSG00000278041		lncRNA	High vs low risk luminal subtype	NO	NO	NO	NO	NO	NO	NO	NO	YES
ENSG00000278704		protein_coding	High vs low risk luminal subtype	NO	NO	NO	NO	NO	NO	NO	NO	YES
ENSG00000283439	SPEM3	protein_coding	High vs low risk luminal subtype	NO	NO	NO	NO	NO	NO	NO	NO	YES
ENSG00000285800		lncRNA	High vs low risk luminal subtype	NO	NO	NO	NO	NO	NO	NO	NO	YES
