## Supplementary Dataset 2 for "Multiplexed RNA-FISH-guided Laser Capture Microdissection RNA Sequencing Improves Breast Cancer Molecular Subtyping, Prognostic Classification, and Predicts Response to Antibody Drug Conjugates"

### Sheet: Overview_Figure3_signatures
Group	Signature	PMID	Calculation
ABC transport	ABCB1	PMID: 35534238	Single gene
ABC transport	ABCC1	PMID: 25646013	Single gene
ABC transport	ABCC3	N/A	Single gene
ABC transport	MTUS1	PMID: 23396587, PMID: 31685623	Single gene
ADC target	ERBB2	N/A	Single gene
ADC target	NECTIN4	N/A	Single gene
ADC target	TACSTD2	PMID: 35882754	Single gene
ADC target	ERBB3	N/A	Single gene
ADC target	FOLR1	N/A	Single gene
ADC target	MSLN	N/A	Single gene
ADC target	F3	N/A	Single gene
ADC target	MET	N/A	Single gene
ADC target	SLC39A6	N/A	Single gene
ADC target	TPBG	N/A	Single gene
ADC target	ROR2	N/A	Single gene
ADC target	CD276	N/A	Single gene
ADC target	VTCN1	N/A	Single gene
ADC target	CEACAM5	N/A	Single gene
ADC target	CCR2	N/A	Single gene
ADC target	STING1	N/A	Single gene
ADC target	FOLH1	N/A	Single gene
ADC target	KAAG1	N/A	Single gene
ADC target	LY75	N/A	Single gene
ADC target	ROR1	N/A	Single gene
CDK4/6	CCNE1	PMID: 30807234	Single gene
CDK4/6	CCND3	PMID: 28270497	Single gene
CDK4/6	CDKN2D	PMID: 28270497	Single gene
CDK4/6	CDK6	PMID: 27748766	Single gene
CDK4/6	CDK4	N/A	Single gene
CDK4/6	Retinoblastoma_pathway_loss_of_function_Rbsig	PMID: 27634906	Median expression
CDK4/6	RB1_PTEN_loss	PMID: 35005994	Median expression
CDK4/6	cMET_FAK_CDK2_axis	PMID: 35005994	Median expression
CDK4/6	CDK2	PMID: 35005994	Single gene
CDK4/6	cmyc	PMID: 35005994	Single gene
CDK4/6	FAT1	PMID: 35005994	Single gene
CDK4/6	AKT1	PMID: 35005994	Single gene
CDK4/6	RB1	PMID: 35005994	Single gene
CDK4/6	KRAS_HRAS_NRAS	PMID: 35005994	Median expression
CDK4/6	FGFR2_ERBB2	PMID: 35005994	Median expression
CDK4/6	TK1	PMID: 35005994	Single gene
CDK4/6	CCNB1	PMID: 28821558	Single gene
Cell type marker	B_cells_memory	PMID:25822800	Median expression
Cell type marker	B_cells_naive	PMID:25822800	Median expression
Cell type marker	Dendritic_cells_activated	PMID:25822800	Median expression
Cell type marker	Dendritic_cells_resting	PMID:25822800	Median expression
Cell type marker	Eosinophils	PMID:25822800	Median expression
Cell type marker	Macrophages_M0	PMID:25822800	Median expression
Cell type marker	Macrophages_M1	PMID:25822800	Median expression
Cell type marker	Macrophages_M2	PMID:25822800	Median expression
Cell type marker	Mast_cells_resting	PMID:25822800	Median expression
Cell type marker	Mast_cells_activated	PMID:25822800	Median expression
Cell type marker	Monocytes_median	PMID:25822800	Median expression
Cell type marker	Neutrophils	PMID:25822800	Median expression
Cell type marker	NK_cells_resting	PMID:25822800	Median expression
Cell type marker	NK_cells_activated	PMID:25822800	Median expression
Cell type marker	Plasma_cells	PMID:25822800	Median expression
Cell type marker	T_cells_CD4_memory_activated	PMID:25822800	Median expression
Cell type marker	T_cells_CD4_memory_resting	PMID:25822800	Median expression
Cell type marker	T_cells_CD4_naive	PMID:25822800	Median expression
Cell type marker	T_cells_CD8	PMID:25822800	Median expression
Cell type marker	T_cells_follicular_helper	PMID:25822800	Median expression
Cell type marker	T_cells_gamma_delta	PMID:25822800	Median expression
Cell type marker	T_cells_regulatory_Tregs	PMID:25822800	Median expression
Chemotherapies	Early_Relapse_ER.Pos	PMID:21558518	Median expression
Chemotherapies	Early_Relapse_ER.Neg_median_MDX	PMID:21558518	Median expression
Chemotherapies	Pathologic_response_ER.Pos	PMID:21558518	Median expression
Chemotherapies	Pathologic_response_ER.Neg	PMID:21558518	Median expression
Chemotherapies	Residual_disease_ER.Pos	PMID:21558518	Median expression
Chemotherapies	Residual_disease_ER.Neg	PMID:21558518	Median expression
Chemotherapies	HS_Red1	PMID:21214954	Median expression
Chemotherapies	HS_Red8	PMID:21214954	Median expression
Chemotherapies	Scorr_PTEN_Present_Correlation_PNAS_correlated	PMID:17452630	Median expression
Chemotherapies	Scorr_PTEN_Present_Correlation_PNAS_anticorrelated	PMID:17452630	Median expression
Chemotherapies	HS_Green15	PMID:21214954	Median expression
Chemotherapies	RISK_OncotypeDX_score	PMID: 26607490	Genefu
Chemotherapies	RISK_GENE70_score	PMID: 26607490	Genefu
Chemotherapies	RISK_PAM50_ROR_score	PMID: 26607490	Genefu
Chemotherapies	RISK_GGI_score	PMID: 26607490	Genefu
Chemotherapies	TOP2A	PMID: 25897160	Single gene
Chemotherapies	TYMS	N/A	Single gene
Chemotherapies	DHFR	N/A	Single gene
Chemotherapies	SLC29A1	PMID: 11801546	Single gene
Chemotherapies	SLC19A1	PMID: 33479665	Single gene
Chemotherapies	MAPs_Mitotic_kinases_neoadj_chemo118	PMID: 31685623	Median expression
Chemotherapies	MAPs_Mitotic_kinases_neoadj_chemo17	PMID: 31685623	Median expression
DNA repair	Original_mammaprint	PMID: 11823860	Median expression
DNA repair	HRD_Race_Classifier	PMID: 36129803	Median expression
DNA repair	MPG	PMID: 22801474	Single gene
DNA repair	TP53	PMID: 22801474	Single gene
DNA repair	MGMT	PMID: 35582025	Single gene
DNA repair	HALLMARK_DNA_REPAIR	GSEA	Median expression
DNA repair	BIOCARTA_DNAFRAGMENT_PATHWAY	GSEA	Median expression
Endocytosis	PMCA2_ATP2B2	PMID: 27148852	Single gene
Endocytosis	SH3GL1	PMID: 28974266	Single gene
Endocytosis	CAV1	PMID: 29054985, PMID: 34992350	Single gene
Endocytosis	RAB5A	PMID: 34741021	Single gene
Endocytosis	GOCC_CAVEOLA	GSEA	Median expression
Endocytosis	KEGG_ENDOCYTOSIS	GSEA	Median expression
Endocytosis	GOBP_RECEPTOR_MEDIATED_ENDOCYTOSIS	GSEA	Median expression
Endocytosis	GOBP_REGULATION_OF_CLATHRIN_DEPENDENT_ENDOCYTOSIS	GSEA	Median expression
Endocytosis	GOBP_MACROPINOCYTOSIS	GSEA	Median expression
Endocytosis	RAB5B	PMID: 25646013	Single gene
Endocytosis	ATG9A	PMID: 25646013	Single gene
Endocytosis	HTT	PMID: 25646013	Single gene
Endocytosis	Endocytic_coat	PMID: 29410531	1) Mean center by gene over all samples, 2) average over genes
Endocytosis	Endocytic_actin	PMID: 29410531	1) Mean center by gene over all samples, 2) average over genes
Endocytosis	Endocytic_scission	PMID: 29410531	1) Mean center by gene over all samples, 2) average over genes
Endocytosis	Endocytic_uncoat	PMID: 29410531	1) Mean center by gene over all samples, 2) average over genes
Endocytosis	GSEA_GOBP_MEMBRANE_RAFT_ASSEMBLY	GSEA	1) Mean center by gene over all samples, 2) average over genes
Endocytosis	ATP2B2	PMID: 27148852	Single gene
Endocytosis	HSP90AB1	PMID: 16352662	Single gene
Endocytosis	STUB1	PMID: 12239347, PMID: 12574167	Single gene
Endocytosis	CUL5	PMID: 25102001	Single gene
Endocytosis	FLOT1	PMID: 22869152	Single gene
Endocytosis	FLOT2	PMID: 22869152	Single gene
Enzymatic cleavage	CTSB	N/A	Single gene
Enzymatic cleavage	GUSB	N/A	Single gene
Enzymatic cleavage	GLB1	PMID: 28818506	Single gene
Estrogen	ESR1	Internal GE data	Single gene
Estrogen	PGR	Internal GE data	Single gene
Estrogen	ESR1_PGR_ave	Internal GE data	1) Mean center by gene over all samples, 2) average over genes
Estrogen	GSEA_HALLMARK_ESTROGEN_RESPONSE_EARLY	GSEA	Median expression
Estrogen	GSEA_HALLMARK_ESTROGEN_RESPONSE_LATE	GSEA	Median expression
Estrogen	TAMR13_scores	PMID: 26607490, PMID: 18498629	Genefu
Estrogen	E2F4_scores	PMID: 29581135	An E2F4 activation z-score was developed by adding values across all genes for each tumor to generate an un-escalated E2F4 score. The un-escalated E2F4 score was then standardized to a z-score by subtracting from each patient’s score the mean score in the cohort, and then dividing it by the scores’ standard deviation.
Estrogen	MOTERA_sig_ESR1_mutations_Cancer_Res_2021	PMID: 34711608	1) Mean center by gene over all samples, 2) average over genes
Her2	EGFR	N/A	Single gene
Her2	Module7_ERBB2_sig_ave_weighted	PMID: 24516633	1) Mean center by gene over all samples, 2) weighted average as published
Her2	CDK12	PMID: 31468695	Single gene
Her2	CUL7	PMID: 31461670	Single gene
Her2	ARID1A	PMID: 27172896	Single gene
Her2	ANXA1	PMID: 27172896	Single gene
Her2	MUC4	PMID: 27698002	Single gene
Her2	NRG1	PMID: 24097864, PMID: 34385295	Single gene
Her2	Her2_amplicon_MDX	N/A	1) Mean center by gene over all samples, 2) average over genes
Her2	pSTAT3_Sig	PMID: 26234940	The pSTAT3-GS score (Sigscore) is derived by computing the sum of the products of the gene coefficient in the module (Si) by the corresponding gene expression value (ei) according to the following formula: Sigscore=∑i=1nei*Si; Missing genes: LOC100507494, LOC100506071, LOC100996578
Immune	Module5_TcellBcell	PMID: 24516633	1) Mean center by gene over all samples, 2) average over genes
Immune	ICS5	PMID: 24172169	1) Mean center by gene over all samples, 2) average over genes
Immune	B_cells	PMID:28239471	1) Average over genes, 2) mean center
Immune	Dendritic_cells	PMID:28239471	1) Average over genes, 2) mean center
Immune	Mast_cells	PMID:28239471	1) Average over genes, 2) mean center
Immune	STAT1	PMID:19272155	1) Mean center by gene over all samples, 2) average over genes
Immune	Chemokine12	PMID: 21703392	1) Mean center by gene over all samples, 2) average over genes
Immune	Module3_IFN	PMID: 24516633	1) Mean center by gene over all samples, 2) average over genes
Immune	PDCD1	N/A	Single gene
Immune	CD274	N/A	Single gene
Immune	CTLA4	N/A	Single gene
Lysosome	Cathepsins	PMID: 16990854	1) Mean center by gene over all samples, 2) average over genes
Lysosome	LAMP1	PMID: 29409507	Single gene
Lysosome	LAMP2	PMID: 22874552	Single gene
Lysosome	SLC46A3	PMID: 30131388	Single gene
Lysosome	GSEA_LYSOSOME_M13845	GSEA	Median expression
Lysosome	GSEA_LYSOSOMAL_MEMBRANE_M14296	GSEA	Median expression
Lysosome	GSEA_LYSOSOME_ORGANIZATION_AND_BIOGENESIS_M5971	GSEA	Median expression
Lysosome	GSEA_KEGG_LYSOSOME_M11266	GSEA	Median expression
Lysosome	GSEA_GOMF_LYSOZYME_ACTIVITY_M18340	GSEA	Median expression
Lysosome	SLX4	DOI:https://doi.org/10.1016/j.annonc.2022.03.277	Single gene
Lysosome	GSEA_KEGG_ABC_TRANSPORTERS_M11911	GSEA	Median expression
Molecular subtyping	Genefu_Luminal_index_Correlation_to_centroid_PAM50_LumA	PMID: 26607490	Correlation to centroid Genefu
Molecular subtyping	Genefu_Luminal_index_Correlation_to_centroid_PAM50_LumB	PMID: 26607490	Correlation to centroid Genefu
Molecular subtyping	Genefu_Luminal_index_Correlation_to_centroid_PAM50_Her2	PMID: 26607490	Correlation to centroid Genefu
Molecular subtyping	Genefu_Correlation_to_centroid_PAM50_basal	PMID: 26607490	Correlation to centroid Genefu
Molecular subtyping	Genefu_Correlation_to_centroid_PAM50_normal	PMID: 26607490	Correlation to centroid Genefu
NTRK Fusions	NTRK1	N/A	Single gene
NTRK Fusions	NTRK2	N/A	Single gene
NTRK Fusions	NTRK3	N/A	Single gene
PARP	BIOCARTA_ATRBRCA_PATHWAY20	GSEA	Median Expression
PARP	PMID_17493263_basal_epithelial	PMID:17493263	Median expression
PARP	PMID_17493263_luminal_epithelial	PMID:17493263	Median expression
PARP	PMID_17493263_second_luminal	PMID:17493263	Median expression
PARP	PMID_17493263_proliferation	PMID:17493263	Median expression
PARP	PMID_17493263_interferon	PMID:17493263	Median expression
PARP	PMID_17493263_fibroblast	PMID:17493263	Median expression
PARP	PMID_17493263_Kras2	PMID:17493263	Median expression
PARP	PARP_sensitivity_MDACC_NPJ	PMID:28649435	Median expression
PARP	PARP_Sensitivity_Signature_POSITIVE	PMID:28439535	Median Expression
PARP	PARP_Sensitivity_Signature_NEGATIVE	PMID:28439535	Median Expression
PARP	olaparib_Resistance	PMID:22875744	Median Expression
PARP	olaparib_Sensitivity	PMID:22875744	Median Expression
PARP	VCpred	PMID: 35623341	1) mean center by gene over all samples 2) calculate weighted average = (13.60*CXCL13 -6.48*BRCA1 + 6.41*APEX1 + 5.32*FEN1 + 4.85*CD8A - 4.84*SEM1 + 4.78*APEX2 - 4.60*RNMT + 4.51*CCR7 + 3.99*H2AFX + 3.88*POLD3 - 3.49*PRKDC + 3.48*C1QA + 3.33*CLIC5 - 3.24*RAD51 + 3.10 *DDB2 - 2.83*SPP1 - 2.80 *POLD2 - 2.80*POLB + 2.72*LIG1 -2.67*GTF2H5 – 2.63*PMS2 + 2.60*LY9 -2.34*SHPRH + 6.27*ARAF), 3) Z-score. S…
PARP	PARP1	N/A	Single gene
PI3K	PIK3CA-GS	PMID: 26607490	GeneFu
PI3K	FOXM1	PMID: 32976773	Single gene
Proliferation	AURKA	N/A	Single gene
Proliferation	MKI67	N/A	Single gene
Proliferation	Proliferation_MDX	N/A	1) Mean center by gene over all samples, 2) average over genes
Proliferation	Module11_Prolif	PMID: 24516633	1) Mean center by gene over all samples, 2) average over genes
TME	Glycolysis_Signature	PMID:19291283	Median expression
TME	VEGF_Signature	PMID:19291283	Median expression
TME	SEMENZA_HIF1_TARGETS	GSEA	Median expression
TME	VEGFA	N/A	Single gene
TME	Hypoxia_Angiogenesis_Inflammatory_MDX	N/A	1) Mean center by gene over all samples, 2) average over genes
TME	Metabolic_sig_Trop2_TNBC_Survival	PMID: 34711841	Average expression of 5 genes
Topoisomerase inhibitors	UGT1A1	N/A	Single gene
Topoisomerase inhibitors	CYP3A4	PMID: 30881507	Single gene
Topoisomerase inhibitors	CYP3A5	PMID: 30881507	Single gene
Topoisomerase inhibitors	TOP1	PMID: 37108395	Single gene
Topoisomerase inhibitors	RAD51	PMID: 33196706	Single gene
Topoisomerase inhibitors	ERCC1	PMID: 33196706	Single gene
Topoisomerase inhibitors	PROM1	PMID: 37108395	Single gene
Topoisomerase inhibitors	GOMF_DNA_TOPOISOMERASE_ACTIVITY	GSEA	Median expression
Transcription factor	TFEB	PMID: 35882754	Single gene
